# The LMSz method - an automatable scalable approach to constructing gene-specific growth charts in rare disorders

**DOI:** 10.1101/2024.08.19.24312213

**Authors:** K.J. Low, J. Foreman, R.J. Hobson, H. Kwuo, E. Martinez-Cayuelas, B. Almoguera, P. Marin-Reina, S.G. Caraffi, L. Garavelli, E. Woods, M. Balasubramanian, A. Bayat, C.W. Ockeloen, C.M. Wright, H.V. Firth, T.J. Cole

## Abstract

**Introduction:** Children with monogenic neurodevelopmental disorders often grow abnormally. Gene-specific growth charts would be useful but require large samples to construct them using the conventional LMS method.

**Methods:** We transformed anthropometry to British 1990 reference z-scores for 328 UK and 264 international probands with *ANKRD11, ARID1B, ASXL3, DDX3X, KMT2A* or *SATB2-*related disorders, and modelled mean and standard deviation (SD) of the z-scores as gene-specific linear age trends adjusted for sex. Back-transforming the mean ±2 SD lines provided gene-specific median, 2^nd^ and 98^th^ centiles.

**Results:** The resulting z-score charts look plausible on several counts. Only *KMT2A* shows a (rising) age trend in median height, while BMI and weight increase in several genes, possibly reflecting population trends. Apart from *SATB2* and *DDX3X,* the gene-specific medians are all below the reference (range 0.1^th^ centile for height *KMT2A* to 36^th^ centile for BMI *ANKRD11*). Median OFC shows no age trend, with medians ranging from 10^th^-30^th^ centile, and *ASXL3* lowest, on the 3^rd^ centile. There are no sex differences in 19/24 cases.

**Conclusions:** Our LMSz method produces gene-specific growth charts for rare diseases, an essential clinical tool for paediatric care. We plan to automate it within the DECIPHER platform, enabling availability for all relevant genes.
