## Supplementary Table 1 for "The LMSz method - an automatable scalable approach to constructing gene-specific growth charts in rare disorders"

### Sheet: Sheet1
gene	measure	n	RC_SE	mu.intercept	mu.age	mu.sexMale	sigma.intercept	sigma.age	sigma.sexMale
ANKRD11	Height ~~ (cm)	355	RC	-0.855	0	0	0.389	0	0
ANKRD11	Height ~~ (cm)	355	SE	0.0783	0	0	0.0375	0	0
ANKRD11	Height ~~ (cm)	355	t	-10.9	0	0	10.4	0	0
ANKRD11	Weight ~~ (kg)	488	RC	-0.742	0	0	0.0997	0.029	0
ANKRD11	Weight ~~ (kg)	488	SE	0.0561	0	0	0.0428	0.00645	0
ANKRD11	Weight ~~ (kg)	488	t	-13.2	0	0	2.33	4.49	0
ANKRD11	BMI ~~ (kg/m^2)	343	RC	-0.585	0.0468	0	0.278	0	0
ANKRD11	BMI ~~ (kg/m^2)	343	SE	0.111	0.0139	0	0.0382	0	0
ANKRD11	BMI ~~ (kg/m^2)	343	t	-5.25	3.36	0	7.29	0	0
ANKRD11	OFC ~~ (cm)	231	RC	-1.29	0	0	0.329	0	0
ANKRD11	OFC ~~ (cm)	231	SE	0.0915	0	0	0.0465	0	0
ANKRD11	OFC ~~ (cm)	231	t	-14.2	0	0	7.08	0	0
ARID1B	Height ~~ (cm)	57	RC	-1.25	0	0	0.678	-0.0708	0
ARID1B	Height ~~ (cm)	57	SE	0.172	0	0	0.147	0.0215	0
ARID1B	Height ~~ (cm)	57	t	-7.29	0	0	4.62	-3.29	0
ARID1B	Weight ~~ (kg)	128	RC	-0.984	0.0665	0	0.193	0	0
ARID1B	Weight ~~ (kg)	128	SE	0.128	0.027	0	0.0625	0	0
ARID1B	Weight ~~ (kg)	128	t	-7.71	2.46	0	3.08	0	0
ARID1B	BMI ~~ (kg/m^2)	51	RC	-0.452	0.12	0	0	0	0
ARID1B	BMI ~~ (kg/m^2)	51	SE	0.232	0.0349	0	0	0	0
ARID1B	BMI ~~ (kg/m^2)	51	t	-1.95	3.43	0	0	0	0
ARID1B	OFC ~~ (cm)	74	RC	-0.706	0	0	0.338	0	0
ARID1B	OFC ~~ (cm)	74	SE	0.163	0	0	0.0822	0	0
ARID1B	OFC ~~ (cm)	74	t	-4.33	0	0	4.11	0	0
ASXL3	Height ~~ (cm)	88	RC	-1.2	0	0	0	0	0
ASXL3	Height ~~ (cm)	88	SE	0.107	0	0	0	0	0
ASXL3	Height ~~ (cm)	88	t	-11.2	0	0	0	0	0
ASXL3	Weight ~~ (kg)	201	RC	-0.727	0	0	0.47	0	0
ASXL3	Weight ~~ (kg)	201	SE	0.113	0	0	0.0499	0	0
ASXL3	Weight ~~ (kg)	201	t	-6.45	0	0	9.42	0	0
ASXL3	BMI ~~ (kg/m^2)	80	RC	-1.64	0.149	0	0.11	0	0.36
ASXL3	BMI ~~ (kg/m^2)	80	SE	0.259	0.0326	0	0.127	0	0.167
ASXL3	BMI ~~ (kg/m^2)	80	t	-6.34	4.58	0	0.866	0	2.16
ASXL3	OFC ~~ (cm)	65	RC	-2.18	0	0.714	0.287	0	0
ASXL3	OFC ~~ (cm)	65	SE	0.272	0	0.342	0.0877	0	0
ASXL3	OFC ~~ (cm)	65	t	-8.01	0	2.08	3.27	0	0
DDX3X	Height ~~ (cm)	40	RC	0	0	0	0.321	0	0
DDX3X	Height ~~ (cm)	40	SE	0	0	0	0.112	0	0
DDX3X	Height ~~ (cm)	40	t	0	0	0	2.87	0	0
DDX3X	Weight ~~ (kg)	92	RC	-0.662	0.125	-1.39	0.0353	0.0497	0
DDX3X	Weight ~~ (kg)	92	SE	0.144	0.037	0.423	0.0925	0.0169	0
DDX3X	Weight ~~ (kg)	92	t	-4.6	3.37	-3.27	0.382	2.93	0
DDX3X	BMI ~~ (kg/m^2)	37	RC	0	0	0	0.581	0	0
DDX3X	BMI ~~ (kg/m^2)	37	SE	0	0	0	0.116	0	0
DDX3X	BMI ~~ (kg/m^2)	37	t	0	0	0	5	0	0
DDX3X	OFC ~~ (cm)	53	RC	-1.29	0	0	0.208	0	0
DDX3X	OFC ~~ (cm)	53	SE	0.169	0	0	0.0971	0	0
DDX3X	OFC ~~ (cm)	53	t	-7.62	0	0	2.14	0	0
KMT2A	Height ~~ (cm)	74	RC	-3.58	0.13	0.842	0.407	0	0
KMT2A	Height ~~ (cm)	74	SE	0.456	0.0393	0.395	0.0822	0	0
KMT2A	Height ~~ (cm)	74	t	-7.84	3.3	2.13	4.95	0	0
KMT2A	Weight ~~ (kg)	148	RC	-0.886	0	0	0.433	0	0
KMT2A	Weight ~~ (kg)	148	SE	0.127	0	0	0.0581	0	0
KMT2A	Weight ~~ (kg)	148	t	-6.99	0	0	7.45	0	0
KMT2A	BMI ~~ (kg/m^2)	69	RC	-0.559	0.131	0	0	0	0
KMT2A	BMI ~~ (kg/m^2)	69	SE	0.206	0.0255	0	0	0	0
KMT2A	BMI ~~ (kg/m^2)	69	t	-2.71	5.13	0	0	0	0
KMT2A	OFC ~~ (cm)	78	RC	-1.59	0	0	0.856	-0.0669	0
KMT2A	OFC ~~ (cm)	78	SE	0.179	0	0	0.122	0.0186	0
KMT2A	OFC ~~ (cm)	78	t	-8.92	0	0	7.02	-3.6	0
SATB2	Height ~~ (cm)	24	RC	0	0	0	0.315	0	0
SATB2	Height ~~ (cm)	24	SE	0	0	0	0.144	0	0
SATB2	Height ~~ (cm)	24	t	0	0	0	2.18	0	0
SATB2	Weight ~~ (kg)	57	RC	0	0	0	0	0	0
SATB2	Weight ~~ (kg)	57	SE	0	0	0	0	0	0
SATB2	Weight ~~ (kg)	57	t	0	0	0	0	0	0
SATB2	BMI ~~ (kg/m^2)	20	RC	0	0	0	0	0	0
SATB2	BMI ~~ (kg/m^2)	20	SE	0	0	0	0	0	0
SATB2	BMI ~~ (kg/m^2)	20	t	0	0	0	0	0	0
SATB2	OFC ~~ (cm)	36	RC	-0.0109	0	-0.806	0	0	0
SATB2	OFC ~~ (cm)	36	SE	0.289	0	0.354	0	0	0
SATB2	OFC ~~ (cm)	36	t	-0.0377	0	-2.28	0	0	0
