## Supplementary Table 2 for "The LMSz method - an automatable scalable approach to constructing gene-specific growth charts in rare disorders"

### Sheet: Sheet1
gene	measure	n	RC_SE	mu.intercept	mu.age	mu.sexMale	sigma.intercept	sigma.age	sigma.sexMale
ANKRD11	Height ~~ (cm)	355	RC	-0.855	0	0	0.389	0	0
ANKRD11	Height ~~ (cm)	355	SE	0.0783	0	0	0.0375	0	0
ANKRD11	Height ~~ (cm)	355	t	-10.9	0	0	10.4	0	0
ANKRD11	Weight ~~ (kg)	488	RC	-0.827	0.0272	0	0.0258	0.026	0.134
ANKRD11	Weight ~~ (kg)	488	SE	0.068	0.0124	0	0.0557	0.00643	0.0652
ANKRD11	Weight ~~ (kg)	488	t	-12.2	2.19	0	0.463	4.05	2.05
ANKRD11	BMI ~~ (kg/m^2)	343	RC	-0.434	0.0466	-0.259	0.174	0	0.162
ANKRD11	BMI ~~ (kg/m^2)	343	SE	0.128	0.0139	0.14	0.059	0	0.0775
ANKRD11	BMI ~~ (kg/m^2)	343	t	-3.4	3.36	-1.84	2.95	0	2.09
ANKRD11	OFC ~~ (cm)	231	RC	-1.68	0.0306	0.347	0.443	-0.0239	0
ANKRD11	OFC ~~ (cm)	231	SE	0.182	0.018	0.179	0.0692	0.00887	0
ANKRD11	OFC ~~ (cm)	231	t	-9.2	1.7	1.94	6.4	-2.69	0
ARID1B	Height ~~ (cm)	57	RC	-1.67	0.0513	0	0.705	-0.08	0
ARID1B	Height ~~ (cm)	57	SE	0.314	0.0316	0	0.149	0.0221	0
ARID1B	Height ~~ (cm)	57	t	-5.32	1.62	0	4.73	-3.62	0
ARID1B	Weight ~~ (kg)	128	RC	-0.984	0.0665	0	0.193	0	0
ARID1B	Weight ~~ (kg)	128	SE	0.128	0.027	0	0.0625	0	0
ARID1B	Weight ~~ (kg)	128	t	-7.71	2.46	0	3.08	0	0
ARID1B	BMI ~~ (kg/m^2)	51	RC	-0.737	0.128	0.56	0	0	0
ARID1B	BMI ~~ (kg/m^2)	51	SE	0.273	0.0352	0.285	0	0	0
ARID1B	BMI ~~ (kg/m^2)	51	t	-2.7	3.64	1.97	0	0	0
ARID1B	OFC ~~ (cm)	74	RC	-0.706	0	0	0.338	0	0
ARID1B	OFC ~~ (cm)	74	SE	0.163	0	0	0.0822	0	0
ARID1B	OFC ~~ (cm)	74	t	-4.33	0	0	4.11	0	0
ASXL3	Height ~~ (cm)	88	RC	-1.2	0	0	0.129	0	0
ASXL3	Height ~~ (cm)	88	SE	0.121	0	0	0.0754	0	0
ASXL3	Height ~~ (cm)	88	t	-9.88	0	0	1.71	0	0
ASXL3	Weight ~~ (kg)	201	RC	-0.949	0	0.377	0.463	0	0
ASXL3	Weight ~~ (kg)	201	SE	0.174	0	0.228	0.0499	0	0
ASXL3	Weight ~~ (kg)	201	t	-5.44	0	1.66	9.28	0	0
ASXL3	BMI ~~ (kg/m^2)	80	RC	-1.81	0.146	0.461	0.0957	0	0.361
ASXL3	BMI ~~ (kg/m^2)	80	SE	0.275	0.0322	0.3	0.125	0	0.162
ASXL3	BMI ~~ (kg/m^2)	80	t	-6.59	4.53	1.53	0.764	0	2.23
ASXL3	OFC ~~ (cm)	65	RC	-2.51	0.0595	0.702	0.267	0	0
ASXL3	OFC ~~ (cm)	65	SE	0.334	0.0365	0.336	0.0877	0	0
ASXL3	OFC ~~ (cm)	65	t	-7.5	1.63	2.09	3.04	0	0
DDX3X	Height ~~ (cm)	40	RC	0	0	0	0.321	0	0
DDX3X	Height ~~ (cm)	40	SE	0	0	0	0.112	0	0
DDX3X	Height ~~ (cm)	40	t	0	0	0	2.87	0	0
DDX3X	Weight ~~ (kg)	92	RC	-0.662	0.125	-1.39	0.0353	0.0497	0
DDX3X	Weight ~~ (kg)	92	SE	0.144	0.037	0.423	0.0925	0.0169	0
DDX3X	Weight ~~ (kg)	92	t	-4.6	3.37	-3.27	0.382	2.93	0
DDX3X	BMI ~~ (kg/m^2)	37	RC	0.618	0	-1.91	0.498	0	0
DDX3X	BMI ~~ (kg/m^2)	37	SE	0.282	0	0.991	0.116	0	0
DDX3X	BMI ~~ (kg/m^2)	37	t	2.19	0	-1.93	4.29	0	0
DDX3X	OFC ~~ (cm)	53	RC	-1.34	0	0	0.25	0	-0.598
DDX3X	OFC ~~ (cm)	53	SE	0.161	0	0	0.103	0	0.313
DDX3X	OFC ~~ (cm)	53	t	-8.32	0	0	2.41	0	-1.91
KMT2A	Height ~~ (cm)	74	RC	-3.58	0.13	0.842	0.407	0	0
KMT2A	Height ~~ (cm)	74	SE	0.456	0.0393	0.395	0.0822	0	0
KMT2A	Height ~~ (cm)	74	t	-7.84	3.3	2.13	4.95	0	0
KMT2A	Weight ~~ (kg)	148	RC	-0.886	0	0	0.433	0	0
KMT2A	Weight ~~ (kg)	148	SE	0.127	0	0	0.0581	0	0
KMT2A	Weight ~~ (kg)	148	t	-6.99	0	0	7.45	0	0
KMT2A	BMI ~~ (kg/m^2)	69	RC	-0.54	0.124	0	-0.15	0	0.327
KMT2A	BMI ~~ (kg/m^2)	69	SE	0.221	0.0259	0	0.146	0	0.181
KMT2A	BMI ~~ (kg/m^2)	69	t	-2.45	4.8	0	-1.03	0	1.8
KMT2A	OFC ~~ (cm)	78	RC	-2.05	0.0559	0	1.24	-0.101	-0.361
KMT2A	OFC ~~ (cm)	78	SE	0.311	0.0277	0	0.232	0.0208	0.207
KMT2A	OFC ~~ (cm)	78	t	-6.6	2.02	0	5.35	-4.85	-1.75
SATB2	Height ~~ (cm)	24	RC	0	0	0	0.315	0	0
SATB2	Height ~~ (cm)	24	SE	0	0	0	0.144	0	0
SATB2	Height ~~ (cm)	24	t	0	0	0	2.18	0	0
SATB2	Weight ~~ (kg)	57	RC	0	0	0	0	0	0
SATB2	Weight ~~ (kg)	57	SE	0	0	0	0	0	0
SATB2	Weight ~~ (kg)	57	t	0	0	0	0	0	0
SATB2	BMI ~~ (kg/m^2)	20	RC	-0.352	0	0	0	0	0
SATB2	BMI ~~ (kg/m^2)	20	SE	0.224	0	0	0	0	0
SATB2	BMI ~~ (kg/m^2)	20	t	-1.57	0	0	0	0	0
SATB2	OFC ~~ (cm)	36	RC	-0.0109	0	-0.806	0	0	0
SATB2	OFC ~~ (cm)	36	SE	0.289	0	0.354	0	0	0
SATB2	OFC ~~ (cm)	36	t	-0.0377	0	-2.28	0	0	0
